# United States’ qualifying conditions compared to evidence of the 2017 National Academy of Sciences Report

**DOI:** 10.1101/2023.05.01.23289286

**Authors:** Elena L. Stains, Amy L. Kennalley, Maria Tian, Kevin F. Boehnke, Chadd K. Kraus, Brian J. Piper

## Abstract

**Objective:** To compare the 2017 National Academies of Sciences, Engineering, and Medicine (NAS) report to state medical cannabis (MC) laws defining approved qualifying conditions (QC) from 2017 to 2024 and to determine if there exist gaps in evidence-based decision making.

**Methods:** The 2017 NAS report assessed therapeutic evidence for over twenty medical conditions treated with MC. We identified the QCs of 38 states (including Washington, D.C.) where MC was legal in 2024. We also identified the QCs that these states used in 2017. QCs were then categorized based on NAS-established level of evidence: substantial/conclusive evidence of effectiveness, moderate evidence of effectiveness, limited evidence of effectiveness, limited evidence of ineffectiveness, and no/insufficient evidence to support or refute effectiveness. This study was completed between January 31, 2023 through May 20, 2024.

**Results:** Most states listed at least one QC with substantial evidence—80.0% of states in 2017 and 97.0% in 2024. However, in 2024 only 8.3% of the QCs on states’ QC lists met the standard of substantial evidence. Of the 20 most popular QCs in the country in 2017 and 2024, one only (chronic pain) was categorized by the NAS as having substantial evidence for effectiveness. However, seven (ALS, Alzheimer’s disease, epilepsy, glaucoma, Huntington’s disease, Parkinson’s disease, spastic spinal cord damage) were rated as either ineffective or insufficient evidence.

**Conclusion:** Most QCs lack evidence for use based on the 2017 NAS report. Many states recommend QCs with little evidence, such as amyotrophic lateral sclerosis (ALS), or even those for which MC is ineffective, like depression. There have been insufficient updates to QCs since the NAS report. These findings highlight a disparity between state-level MC recommendations and the evidence to support them.
