## Supplementary material for "United States’ qualifying conditions compared to evidence of the 2017 National Academy of Sciences Report": Figure Data

### Sheet: Fig 1
Figure 1	2017
State	Number of QCs
Alaska	8
Arizona	13
Arkansas	18
California	11
Colorado	8
Connecticut	21
Delaware	15
Florida	13
Hawaii	15
Illinois	40
Louisiana	10
Maine	16
Maryland	8
Massachusetts	8
Michigan	14
Minnesota	10
Montana	15
Nevada	9
New Hampshire	18
New Jersey	14
New Mexico	21
New York	11
North Dakota	18
Ohio	21
Oregon	10
Pennsylvania	17
Rhode Island	11
Vermont	12
Washington	21
West Virginia	15

### Sheet: Fig 2
Figure 2	2024
State	Number of QCs
Alabama	15
Alaska	8
Arizona	14
Arkansas	18
California	11
Colorado	11
Connecticut	40
Delaware	17
Florida	13
Hawaii	15
Illinois	52
Louisiana	27
Maryland	9
Massachusetts	8
Michigan	26
Minnesota	21
Mississippi	25
Missouri	24
Montana	15
Nevada	15
New Hampshire	24
New Jersey	17
New Mexico	22
North Dakota	29
Ohio	26
Oregon	10
Pennsylvania	24
Rhode Island	11
South Dakota	5
Utah	16
Vermont	12
Washington	21
West Virginia	15

### Sheet: Fig 3a
Figure 3a
State	Percent of QCs with substantial evidence in 2017
Alaska	0.125
Arizona	0.0769
Arkansas	0.1111
California	0.0909
Colorado	0.125
Connecticut	0
Delaware	0.0667
Florida	0.0769
Hawaii	0.0667
Illinois	0
Louisiana	0
Maine	0.0625
Maryland	0.125
Massachusetts	0
Michigan	0.0714
Minnesota	0.1
Montana	0.1333
Nevada	0.1111
New Hampshire	0
New Jersey	0
New Mexico	0.0952
New York	0.1818
North Dakota	0.0556
Ohio	0.0476
Oregon	0.1
Pennsylvania	0.1176
Rhode Island	0.0909
Vermont	0.0833
Washington	0.0476
West Virginia	0.1333

### Sheet: Fig 3b
Figure 3b
State	Percent of QCs with limited evidence of ineffectiveness in 2017
Alaska	0.125
Arizona	0.1538
Arkansas	0.1111
California	0.0909
Colorado	0.125
Connecticut	0.0476
Delaware	0.0667
Florida	0.0769
Hawaii	0.0667
Illinois	0.05
Louisiana	0
Maine	0.125
Maryland	0.125
Massachusetts	0.125
Michigan	0.1429
Minnesota	0.1
Montana	0.0667
Nevada	0.1111
New Hampshire	0.1111
New Jersey	0.0714
New Mexico	0.0476
New York	0
North Dakota	0.1111
Ohio	0.0952
Oregon	0.1
Pennsylvania	0.0588
Rhode Island	0.1818
Vermont	0.0833
Washington	0.0476
West Virginia	0

### Sheet: Fig 4a
Figure 4a
State	Percent of QCs with substantial evidence in 2024
Alabama	0.0667
Alaska	0.125
Arizona	0.0714
Arkansas	0.1111
California	0.0909
Colorado	0.0909
Connecticut	0.15
Delaware	0.0588
Florida	0.0769
Hawaii	0.0667
Illinois	0.0385
Louisiana	0.1111
Maryland	0.1111
Massachusetts	0
Michigan	0.0385
Minnesota	0.0952
Mississippi	0.12
Missouri	0.0833
Montana	0.1333
Nevada	0.0667
New Hampshire	0.0833
New Jersey	0.0588
New Mexico	0.0909
North Dakota	0.069
Ohio	0.0385
Oregon	0.1
Pennsylvania	0.0833
Rhode Island	0.0909
South Dakota	0.2
Utah	0.0625
Vermont	0.0833
Washington	0.0476
West Virginia	0.1333

### Sheet: Fig 4b
Figure 4b
State	Percent of QCs with limited evidence of ineffectiveness in 2024
Alabama	0
Alaska	0.125
Arizona	0.1429
Arkansas	0.1111
California	0.0909
Colorado	0.0909
Connecticut	0.025
Delaware	0.1176
Florida	0.0769
Hawaii	0.0667
Illinois	0.0385
Louisiana	0.1111
Maryland	0.1111
Massachusetts	0.125
Michigan	0.0769
Minnesota	0.0952
Mississippi	0.12
Missouri	0.0833
Montana	0.0667
Nevada	0.0667
New Hampshire	0.0833
New Jersey	0.0588
New Mexico	0.0455
North Dakota	0.069
Ohio	0.0769
Oregon	0.1
Pennsylvania	0.0417
Rhode Island	0.1818
South Dakota	0
Utah	0.0625
Vermont	0.0833
Washington	0.0476
West Virginia	0

### Sheet: Fig 5
Figure 5
	2017	2024
Total QCs	441	616
Substantial	0.068	0.083
Moderate/limited	0.063	0.075
Ineffective/insufficient	0.206	0.193
Partial	0.442	0.372
Not studied	0.22	0.278

### Sheet: Fig 6a
Figure 6a
Qualifying Condition	2017 Percentage of States
21. Tourette Syndrome (13.3%)	13.33
20. Fibromyalgia (13.3%)	13.33
19. Huntington’s Disease (16.7%)	16.67
18. Arthritis (20.0%)	20
17. Spastic Spinal Cord Damage (20.0%)	20
16. Terminal Illness (23.3%)	23.33
15. Alzheimer’s Disease (30.0%)	30
14. Parkinson’s Disease (36.7%)	36.67
13. Seizures (not including epilepsy) (36.7%)	36.67
12. Hepatitis C (40.0%)	40
11. Multiple Sclerosis (53.3%)	53.33
10. Amyotrophic Lateral Sclerosis (63.3%)	63.33
9. Post-Traumatic Stress Disorder (66.7%)	66.67
8. Irritable Bowel Disease (70.0%)	70
7. Muscle Spasms or Spasticity (73.3%)	73.33
6. Anorexia (73.3%)	73.33
5. Chronic Pain (including neuropathies) (80.0%)	80
4. Epilepsy (83.3%)	83.33
3. Glaucoma (86.7%)	86.67
2. Cancer (96.7%)	96.67
1. HIV or AIDS (96.7%)	96.67

### Sheet: Fig 6b
Figure 6b
Qualifying Condition	2024 Percentage of States
21. Fibromyalgia (12.1%)	12.12
20. Spastic Spinal Cord Damage (12.1%)	12.12
19. Huntington’s Disease (24.2%)	24.24
18. Arthritis (27.3%)	27.27
17. Terminal Illness (33.3%)	33.33
16. Seizures (not including epilepsy) (33.3%)	33.33
15. Tourette Syndrome (36.4%)	36.36
14. Alzheimer’s Disease (39.4%)	39.39
13. Hepatitis C (42.4%)	42.42
12. Parkinson’s Disease (45.5%)	45.45
11. Multiple Sclerosis (48.5%)	48.48
10. Amyotrophic Lateral Sclerosis (63.6%)	63.64
9. Inflammatory Bowel Disease (78.8%)	78.79
8. Post-Traumatic Stress Disorder (78.8%)	78.79
7. Epilepsy (81.8%)	81.82
6. Muscle Spasms or Spasticity (81.8%)	81.82
5. Anorexia (81.8%)	81.82
4. Glaucoma (87.9%)	87.88
3. Cancer (93.9%)	93.94
2. HIV or AIDS (93.9%)	93.94
1. Chronic Pain (including neuropathies) (97.0%)	96.97
